# Phylodynamics of Human Metapneumovirus and Evidence for a Duplication–Deletion Model in G-Gene Variant Evolution

**DOI:** 10.1101/2025.02.27.25322691

**Authors:** Stephanie Goya, Ethan B. Nunley, Preston C. Longley, Jamie R. Mathis, Christina G. Varela, Da Yae Kim, Marc Nurik, Samia N. Naccache, Alexander L. Greninger

## Abstract

**Background:** In December 2024, human metapneumovirus (hMPV) gained global attention amid rising cases in Chinese hospitals, prompting a World Health Organization (WHO) statement indicating case numbers remained within expected ranges. To assess whether a variant of public health concern was emerging and to examine global hMPV phylodynamics, we conducted a genomic surveillance study in western Washington State.

**Study design:** We sequenced hMPV genomes from inpatient and outpatient samples collected between 2021–2025 in western Washington State and constructed phylogenomic and phylodynamic trees.

**Results:** We obtained 60 hMPV-A and 39 hMPV-B genomes, including 13 from November 2024–January 2025. Following COVID-19 pandemic disruptions, hMPV seasonality returned to typical patterns after 2023. Genomic analysis showed hMPV-A predominance since 2022–23, with co-circulation of A2b1, A2b2, B1, and B2 sublineages. The A2b2 sublineage was most prevalent and all genomes carried a 111-nt G gene duplication.

Phylogenetic evidence suggests the 111-nt variant evolved from a prior 180-nt duplication via a 69-nt deletion, rather than through independent duplication events. Most sublineages showed multiple co-circulating clades, except A2b1. Phylodynamics showed recovery of global diversity after pandemic-related declines and a higher evolutionary rate in hMPV-A compared to hMPV-B. No distinct evolutionary features of heightened concern were detected.

**Conclusions:** Despite recent concerns, our findings indicate that hMPV circulation in the USA follows expected seasonal patterns, with ongoing introductions of diverse viral variants from preexisting sublineages rather than emergence of a novel variant. Continued genomic surveillance is essential, particularly as vaccine development progresses.

**Highlights:**

- hMPV seasonality in Washington State normalized by 2023 after pandemic-related disruption.
- Recent hMPV genomes show multiple introductions without evidence of a novel variant of concern.
- A2b2-111, the dominant sublineage, likely evolved from A2b2-180 variant via 69-nt G gene deletion.
- hMPV-A evolves faster than hMPV-B; global diversity declined in 2020 and rebounded post-2021.
