## Supplementary Table 1 for "Phylodynamics of Human Metapneumovirus and Evidence for a Duplication–Deletion Model in G-Gene Variant Evolution"

### Sheet: Sheet1
Table S1. Sample metadata for hMPV sequences generated in this study
Sequence_ID	Sequence_name	BioProject	BioSample	SRA	GenBank	Collection_date	MPV_subtype	MPV_Sublineage	Patient_Age	Age_group	Sex	MPV_Ct	Clinical_status	Sample_Type
WA_LC02_2021	hMPV/LC02/USA/2021	PRJNA1027483	SAMN46350538	SRR32080700	PV052203	2021	B	B1	NA		NA	22.78	NA	Nasopharyngeal swab
WA_LC03_2021	hMPV/LC03/USA/2021	PRJNA1027483	SAMN46350539	SRR32080699	PV052204	2021	B	B1	NA		NA	21.27	NA	Nasopharyngeal swab
WA_LC06_2022	hMPV/LC06/USA/2022	PRJNA1027483	SAMN46350540	SRR32080698	PV052205	2022	B	B1	NA		NA	25.48	NA	Nasopharyngeal swab
WA_045394_2022	hMPV/045394/USA/2022	PRJNA1027483	SAMN46350470	SRR32080756	PV052136	2022	B	B2	65	above65	F	25.64	Outpatient	Nasal swab
WA_9C3KQD_2022	hMPV/9C3KQD/USA/2022	PRJNA1027483	SAMN46350537	SRR32080702	PV052133	2022	B	B2	32	18to65	F	25.36	Outpatient	Nasal swab
WA_412877_2023	hMPV/412877/USA/2023	PRJNA1027483	SAMN46350529	SRR32080710	PV052195	2023	A	A2b2_111	6	5to18	F	28.3	Outpatient	Nasal swab
WA_218608_2023	hMPV/218608/USA/2023	PRJNA1027483	SAMN46350493	SRR32080750	PV052159	2023	A	A2b2_111	16	5to18	F	20.3	Outpatient	Nasal swab
WA_219330_2023	hMPV/219330/USA/2023	PRJNA1027483	SAMN46350494	SRR32080749	PV052160	2023	B	B2	50	18to65	M	28.2	Inpatient	Nasal swab
WA_347299_2023	hMPV/347299/USA/2023	PRJNA1027483	SAMN46350520	SRR32080720	PV052186	2023	A	A2b2_111	48	18to65	F	24.3	Outpatient	Nasal swab
WA_431948_2023	hMPV/431948/USA/2023	PRJNA1027483	SAMN46350532	SRR32080707	PV052198	2023	A	A2b2_111	61	18to65	F	23.8	Inpatient	Nasal swab
WA_445077_2023	hMPV/445077/USA/2023	PRJNA1027483	SAMN46350534	SRR32080705	PV052200	2023	A	A2b2_111	4	under5	F	28.4	Outpatient	Nasal swab
WA_LC15_2023	hMPV/LC15/USA/2023	PRJNA1027483	SAMN46350541	SRR32080697	PV052206	2023	A	A2b2_111	79	above65	M	25.53	NA	Nasopharyngeal swab
WA_LC23_2023	hMPV/LC23/USA/2023	PRJNA1027483	SAMN46350542	SRR32080696	PV052207	2023	A	A2b2_111	1	under5	F	23.23	NA	Nasopharyngeal swab
WA_LC24_2023	hMPV/LC24/USA/2023	PRJNA1027483	SAMN46350543	SRR32080695	PV052208	2023	A	A2b2_111	7	5to18	M	25.52	NA	Nasopharyngeal swab
WA_LC26_2023	hMPV/LC26/USA/2023	PRJNA1027483	SAMN46350544	SRR32080694	PV052209	2023	A	A2b2_111	2	under5	M	26.07	NA	Nasopharyngeal swab
WA_LC27_2023	hMPV/LC27/USA/2023	PRJNA1027483	SAMN46350545	SRR32080693	PV052210	2023	B	B2	NA		NA	28.12	NA	Nasopharyngeal swab
WA_063054_2023	hMPV/063054/USA/2023	PRJNA1027483	SAMN46350471	SRR32080745	PV052137	2023	B	B2	85	above65	F	24.1	Inpatient	Nasal swab
WA_090905_2023	hMPV/090905/USA/2023	PRJNA1027483	SAMN46350476	SRR32080690	PV052142	2023	B	B2	4	under5	M	19.8	Outpatient	Nasal swab
WA_107396_2023	hMPV/107396/USA/2023	PRJNA1027483	SAMN46350478	SRR32080766	PV052144	2023	B	B2	4	under5	F	24.3	Outpatient	Nasal swab
WA_160466_2023	hMPV/160466/USA/2023	PRJNA1027483	SAMN46350482	SRR32080762	PV052148	2023	A	A2b2_111	58	18to65	M	33.6	Outpatient	Nasal swab
WA_177246_2023	hMPV/177246/USA/2023	PRJNA1027483	SAMN46350488	SRR32080755	PV052154	2023	B	B2	57	18to65	M	27.3	Inpatient	Nasal swab
WA_262330_2023	hMPV/262330/USA/2023	PRJNA1027483	SAMN46350497	SRR32080746	PV052163	2023	A	A2b2_111	51	18to65	F	20	Inpatient	Nasal swab
WA_266490_2023	hMPV/266490/USA/2023	PRJNA1027483	SAMN46350499	SRR32080743	PV052165	2023	B	B2	0	under5	M	20.2	Outpatient	Nasal swab
WA_296143_2023	hMPV/296143/USA/2023	PRJNA1027483	SAMN46350504	SRR32080738	PV052170	2023	A	A2b2_111	22	18to65	F	20.7	Inpatient	Nasal swab
WA_314191_2023	hMPV/314191/USA/2023	PRJNA1027483	SAMN46350507	SRR32080735	PV052173	2023	B	B2	7	5to18	M	32.5	Outpatient	Nasal swab
WA_384563_2023	hMPV/384563/USA/2023	PRJNA1027483	SAMN46350527	SRR32080713	PV052193	2023	B	B2	24	18to65	F	26.7	Inpatient	Nasal swab
WA_458679_2023	hMPV/458679/USA/2023	PRJNA1027483	SAMN46350536	SRR32080703	PV052202	2023	A	A2b2_111	75	above65	M	30.1	Outpatient	Nasal swab
WA_LC28_2023	hMPV/LC28/USA/2023	PRJNA1027483	SAMN46350546	SRR32080692	PV052211	2023	B	B2	75	above65	F	24.71	NA	Nasopharyngeal swab
WA_LC31_2023	hMPV/LC31/USA/2023	PRJNA1027483	SAMN46350547	SRR32080691	PV052212	2023	A	A2b2_111	1	under5	M	28.99	NA	Nasopharyngeal swab
WA_LC32_2023	hMPV/LC32/USA/2023	PRJNA1027483	SAMN46350548	SRR32080689	PV052213	2023	B	B2	0	under5	F	17.26	NA	Nasopharyngeal swab
WA_LC40_2023	hMPV/LC40/USA/2023	PRJNA1027483	SAMN46350549	SRR32080688	PV052214	2023	A	A2b2_111	30	18to65	F	33.84	NA	Nasopharyngeal swab
WA_084218_2023	hMPV/084218/USA/2023	PRJNA1027483	SAMN46350475	SRR32080701	PV052141	2023	B	B2	66	above65	M	30	Outpatient	Nasal swab
WA_095153_2023	hMPV/095153/USA/2023	PRJNA1027483	SAMN46350477	SRR32080679	PV052143	2023	A	A2b2_111	77	above65	F	22.7	Outpatient	Nasal swab
WA_172611_2023	hMPV/172611/USA/2023	PRJNA1027483	SAMN46350486	SRR32080758	PV052152	2023	B	B2	60	18to65	F	25	Outpatient	Nasal swab
WA_183216_2023	hMPV/183216/USA/2023	PRJNA1027483	SAMN46350490	SRR32080753	PV052156	2023	A	A2b1	76	above65	F	30.2	Inpatient	Nasal swab
WA_183948_2023	hMPV/183948/USA/2023	PRJNA1027483	SAMN46350491	SRR32080752	PV052157	2023	A	A2b2_111	0	under5	M	23.4	Outpatient	Nasal swab
WA_289315_2023	hMPV/289315/USA/2023	PRJNA1027483	SAMN46350501	SRR32080741	PV052167	2023	A	A2b2_111	39	18to65	F	21.6	Inpatient	Nasal swab
WA_290786_2023	hMPV/290786/USA/2023	PRJNA1027483	SAMN46350502	SRR32080740	PV052168	2023	A	A2b2_111	NA		NA	29.1	NA	Nasal swab
WA_294450_2023	hMPV/294450/USA/2023	PRJNA1027483	SAMN46350503	SRR32080739	PV052169	2023	A	A2b2_111	32	18to65	F	25.1	Outpatient	Nasal swab
WA_324547_2023	hMPV/324547/USA/2023	PRJNA1027483	SAMN46350512	SRR32080729	PV052178	2023	B	B2	69	above65	F	23.4	Outpatient	Nasal swab
WA_333133_2023	hMPV/333133/USA/2023	PRJNA1027483	SAMN46350513	SRR32080728	PV052179	2023	A	A2b2_111	60	18to65	M	26.7	Outpatient	Nasal swab
WA_376625_2023	hMPV/376625/USA/2023	PRJNA1027483	SAMN46350525	SRR32080715	PV052191	2023	A	A2b1	58	18to65	F	23.4	Outpatient	Nasal swab
WA_428781_2023	hMPV/428781/USA/2023	PRJNA1027483	SAMN46350531	SRR32080708	PV052197	2023	A	A2b2_111	67	above65	M	25.5	Inpatient	Nasal swab
WA_LC44_2023	hMPV/LC44/USA/2023	PRJNA1027483	SAMN46350550	SRR32080687	PV052215	2023	A	A2b2_111	33	18to65	F	29.33	NA	Nasopharyngeal swab
WA_LC46_2023	hMPV/LC46/USA/2023	PRJNA1027483	SAMN46350551	SRR32080686	PV052216	2023	B	B2	7	5to18	M	23.48	NA	Nasopharyngeal swab
WA_065428_2023	hMPV/065428/USA/2023	PRJNA1027483	SAMN46350472	SRR32080734	PV052138	2023	A	A2b1	49	18to65	F	28.5	Outpatient	Nasal swab
WA_069039_2023	hMPV/069039/USA/2023	PRJNA1027483	SAMN46350473	SRR32080723	PV052139	2023	A	A2b2_111	39	18to65	F	28.4	Outpatient	Nasal swab
WA_243341_2023	hMPV/243341/USA/2023	PRJNA1027483	SAMN46350495	SRR32080748	PV052161	2023	B	B2	32	18to65	F	25	Outpatient	Nasal swab
WA_320618_2023	hMPV/320618/USA/2023	PRJNA1027483	SAMN46350510	SRR32080731	PV052176	2023	A	A2b2_111	33	18to65	M	26.9	Outpatient	Bronchoalveolar Lavage
WA_345469_2023	hMPV/345469/USA/2023	PRJNA1027483	SAMN46350519	SRR32080721	PV052185	2023	B	B2	57	18to65	M	22	Outpatient	Nasal swab
WA_LC48_2023	hMPV/LC48/USA/2023	PRJNA1027483	SAMN46350552	SRR32080685	PV052217	2023	A	A2b2_111	0	under5	M	29.18	NA	Nasopharyngeal swab
WA_LC50_2023	hMPV/LC50/USA/2023	PRJNA1027483	SAMN46350553	SRR32080684	PV052218	2023	B	B2	82	above65	F	24.13	NA	Nasopharyngeal swab
WA_LC51_2023	hMPV/LC51/USA/2023	PRJNA1027483	SAMN46350554	SRR32080683	PV052219	2023	A	A2b2_111	67	above65	F	29.62	NA	Nasopharyngeal swab
WA_LC52_2023	hMPV/LC52/USA/2023	PRJNA1027483	SAMN46350555	SRR32080682	PV052220	2023	A	A2b2_111	81	above65	F	29.13	NA	Nasopharyngeal swab
WA_338285_2023	hMPV/338285/USA/2023	PRJNA1027483	SAMN46350516	SRR32080725	PV052182	2023	A	A2b2_111	0	under5	F	23.4	Outpatient	Nasal swab
WA_352340_2023	hMPV/352340/USA/2023	PRJNA1027483	SAMN46350522	SRR32080718	PV052188	2023	A	A2b2_111	54	18to65	M	22.8	Outpatient	Nasal swab
WA_LC53_2023	hMPV/LC53/USA/2023	PRJNA1027483	SAMN46350556	SRR32080681	PV052221	2023	A	A2b2_111	5	5to18	F	24.85	NA	Nasopharyngeal swab
WA_LC54_2023	hMPV/LC54/USA/2023	PRJNA1027483	SAMN46350557	SRR32080680	PV052222	2023	B	B2	80	above65	F	28.67	NA	Nasopharyngeal swab
WA_317785_2023	hMPV/317785/USA/2023	PRJNA1027483	SAMN46350509	SRR32080732	PV052175	2023	A	A2b2_111	29	18to65	F	24.4	Outpatient	Nasal swab
WA_369015_2023	hMPV/369015/USA/2023	PRJNA1027483	SAMN46350523	SRR32080717	PV052189	2023	A	A2b2_111	45	18to65	F	24.7	Inpatient	Nasal swab
WA_LC59_2023	hMPV/LC59/USA/2023	PRJNA1027483	SAMN46350558	SRR32080678	PV052223	2023	A	A2b2_111	77	above65	M	31.15	NA	Nasopharyngeal swab
WA_245935_2023	hMPV/245935/USA/2023	PRJNA1027483	SAMN46350496	SRR32080747	PV052162	2023	A	A2b2_111	30	18to65	F	28.1	Inpatient	Nasal swab
WA_016260_2024	hMPV/016260/USA/2024	PRJNA1027483	SAMN46350468	SRR32080768	PV052134	2024	A	A2b2_111	0	under5	M	24.4	Outpatient	Nasal swab
WA_121520_2024	hMPV/121520/USA/2024	PRJNA1027483	SAMN46350479	SRR32080765	PV052145	2024	A	A2b2_111	65	above65	M	30.7	Outpatient	Nasal swab
WA_335046_2024	hMPV/335046/USA/2024	PRJNA1027483	SAMN46350515	SRR32080726	PV052181	2024	B	B2	28	18to65	M	27.1	Inpatient	Nasal swab
WA_341983_2024	hMPV/341983/USA/2024	PRJNA1027483	SAMN46350518	SRR32080722	PV052184	2024	A	A2b2_111	42	18to65	F	20.2	Inpatient	Nasal swab
WA_125686_2024	hMPV/125686/USA/2024	PRJNA1027483	SAMN46350480	SRR32080764	PV052146	2024	A	A2b2_111	57	18to65	F	32.4	Outpatient	Nasal swab
WA_161535_2024	hMPV/161535/USA/2024	PRJNA1027483	SAMN46350483	SRR32080761	PV052149	2024	B	B2	60	18to65	M	17.8	Outpatient	Nasal swab
WA_162876_2024	hMPV/162876/USA/2024	PRJNA1027483	SAMN46350484	SRR32080760	PV052150	2024	B	B2	41	18to65	M	19.8	Outpatient	Nasal swab
WA_278518_2024	hMPV/278518/USA/2024	PRJNA1027483	SAMN46350500	SRR32080742	PV052166	2024	A	A2b2_111	59	18to65	F	31.3	Outpatient	Bronchoalveolar Lavage
WA_324028_2024	hMPV/324028/USA/2024	PRJNA1027483	SAMN46350511	SRR32080730	PV052177	2024	B	B2	39	18to65	F	24.1	Inpatient	Nasal swab
WA_341713_2024	hMPV/341713/USA/2024	PRJNA1027483	SAMN46350517	SRR32080724	PV052183	2024	A	A2b2_111	69	above65	F	25.3	Outpatient	Nasal swab
WA_439738_2024	hMPV/439738/USA/2024	PRJNA1027483	SAMN46350533	SRR32080706	PV052199	2024	B	B2	80	above65	F	22.5	Outpatient	Nasal swab
WA_150436_2024	hMPV/150436/USA/2024	PRJNA1027483	SAMN46350481	SRR32080763	PV052147	2024	B	B2	67	above65	F	32.5	Inpatient	Nasal swab
WA_165348_2024	hMPV/165348/USA/2024	PRJNA1027483	SAMN46350485	SRR32080759	PV052151	2024	A	A2b2_111	65	above65	M	23.1	Outpatient	Nasal swab
WA_265423_2024	hMPV/265423/USA/2024	PRJNA1027483	SAMN46350498	SRR32080744	PV052164	2024	A	A2b2_111	36	18to65	F	30.4	Inpatient	Nasal swab
WA_306768_2024	hMPV/306768/USA/2024	PRJNA1027483	SAMN46350506	SRR32080736	PV052172	2024	A	A2b2_111	46	18to65	F	27.1	Outpatient	Nasal swab
WA_316091_2024	hMPV/316091/USA/2024	PRJNA1027483	SAMN46350508	SRR32080733	PV052174	2024	A	A2b2_111	72	above65	F	30	Inpatient	Nasal swab
WA_349425_2024	hMPV/349425/USA/2024	PRJNA1027483	SAMN46350521	SRR32080719	PV052187	2024	A	A2b2_111	0	under5	F	22.8	Outpatient	Nasal swab
WA_371807_2024	hMPV/371807/USA/2024	PRJNA1027483	SAMN46350524	SRR32080716	PV052190	2024	A	A2b2_111	46	18to65	F	22.5	Outpatient	Nasal swab
WA_397462_2024	hMPV/397462/USA/2024	PRJNA1027483	SAMN46350528	SRR32080711	PV052194	2024	A	A2b2_111	28	18to65	F	30.5	Outpatient	Nasal swab
WA_421895_2024	hMPV/421895/USA/2024	PRJNA1027483	SAMN46350530	SRR32080709	PV052196	2024	B	B2	67	above65	F	25.2	Inpatient	Nasal swab
WA_173450_2024	hMPV/173450/USA/2024	PRJNA1027483	SAMN46350487	SRR32080757	PV052153	2024	A	A2b2_111	1	under5	F	21	Outpatient	Nasal swab
WA_297954_2024	hMPV/297954/USA/2024	PRJNA1027483	SAMN46350505	SRR32080737	PV052171	2024	A	A2b2_111	57	18to65	M	24	Inpatient	Nasal swab
WA_334458_2024	hMPV/334458/USA/2024	PRJNA1027483	SAMN46350514	SRR32080727	PV052180	2024	B	B2	54	18to65	F	23.5	Outpatient	Nasal swab
WA_204337_2024	hMPV/204337/USA/2024	PRJNA1027483	SAMN46350492	SRR32080751	PV052158	2024	B	B2	41	18to65	M	23.1	Outpatient	Nasal swab
WA_LCB60_2024	hMPV/LCB60/USA/2024	PRJNA1027483	SAMN46350559	SRR32080677	PV052224	2024	B	B2	2	under5	M	23	NA	Nasopharyngeal swab
WA_LCB61_2024	hMPV/LCB61/USA/2024	PRJNA1027483	SAMN46350560	SRR32080676	PV052225	2024	A	A2b2_111	12	5to18	M	28.2	NA	Nasopharyngeal swab
WA_LCB62_2024	hMPV/LCB62/USA/2024	PRJNA1027483	SAMN46350561	SRR32080675	PV052226	2024	B	B2	25	18to65	M	31	NA	Nasopharyngeal swab
WA_451125_2024	hMPV/451125/USA/2024	PRJNA1027483	SAMN46350535	SRR32080704	PV052201	2024	A	A2b2_111	68	above65	F	21.4	Outpatient	Nasal swab
WA_LCB63_2024	hMPV/LCB63/USA/2024	PRJNA1027483	SAMN46350562	SRR32080674	PV052227	2024	A	A2b2_111	45	18to65	F	26.6	NA	Nasopharyngeal swab
WA_LCB65_2024	hMPV/LCB65/USA/2024	PRJNA1027483	SAMN46350563	SRR32080673	PV052228	2024	B	B2	58	18to65	F	24.1	NA	Nasopharyngeal swab
WA_LCB66_2024	hMPV/LCB66/USA/2024	PRJNA1027483	SAMN46350564	SRR32080672	PV052229	2024	B	B2	6	5to18	M	20.7	NA	Nasopharyngeal swab
WA_LCB68_2024	hMPV/LCB68/USA/2024	PRJNA1027483	SAMN46350565	SRR32080671	PV052230	2024	A	A2b1	43	18to65	M	25.3	NA	Nasopharyngeal swab
WA_LCB69_2024	hMPV/LCB69/USA/2024	PRJNA1027483	SAMN46350566	SRR32080670	PV052231	2024	B	B2	41	18to65	M	24.1	NA	Nasopharyngeal swab
WA_075517_2024	hMPV/075517/USA/2024	PRJNA1027483	SAMN46350474	SRR32080712	PV052140	2024	A	A2b2_111	34	18to65	M	23.1	Outpatient	Nasal swab
WA_181717_2024	hMPV/181717/USA/2024	PRJNA1027483	SAMN46350489	SRR32080754	PV052155	2024	B	B2	42	18to65	M	28.2	Outpatient	Nasal swab
WA_384012_2024	hMPV/384012/USA/2024	PRJNA1027483	SAMN46350526	SRR32080714	PV052192	2024	A	A2b2_111	34	18to65	M	29.3	Outpatient	Nasal swab
WA_019738_2025	hMPV/019738/USA/2025	PRJNA1027483	SAMN46350469	SRR32080767	PV052135	2025	A	A2b2_111	56	18to65	F	22.1	Outpatient	Nasal swab
